# *Bifidobacterium animalis subsp. lactis* BL-11 Promotes Height Growth in Children Aged 3-7 Years: A Self-controlled Cohort Study

**DOI:** 10.1101/2024.10.21.24315871

**Authors:** Qian Wang, Yanan Yang, Yin Xiao, Ziyi Liu, Mingxi Li, Yue Yu, Nannan Wang, Junyan Li, Xiaohui Li, Chuanhui Xu, Deyun Liu, Chongming Wu

## Abstract

**Background:** Short status of children has captured extensive attention since it reflects the health status of children and affects physical and psychological health throughout children’s life. Compelling evidences have revealed that gut microbiota participates in the skeletal development directly or indirectly. Currently, the calcium agent and growth hormone-like drugs have provided potential opportunities to promote growth and development among children, yet limited trials existed with probiotic intake as a primary strategy.

**Objectives:** Present cohort study was designed to evaluate the height-promoting effect of gut probiotic *Bifidobacterium animalis subsp. lactis* BL-11 among 3-7 years old children. Registered under ClinicalTrials.gov Identifier no. ChiCTR2400089723.

**Methods:** This study was conducted with Chinese children aged 3 to 7 years (n = 124) who fall between the 3rd and 25th percentiles (P3-P25) for height, and whose annual growth rate in height is less than 5 cm. The *Bifidobacterium animalis subsp. lactis* BL-11 oiling agent were taken every day with total live bacteria ≥ 30 billion. The height of each participant was measured and recorded before and after three-months *Bifidobacterium animalis subsp. lactis* BL-11 intervention.

**Results:** *Bifidobacterium animalis subsp. lactis* BL-11 could strikingly promote the height growth of children, and shift the height percentile rage from P3-P10 to P10-P25. Importantly, this promoting effect has no specificity between age and sex. Comparatively, children with shorter height (P3-P10) were more sensitive to *Bifidobacterium animalis subsp. lactis* BL-11.

**Conclusions:** Administration of *Bifidobacterium animalis subsp. lactis* BL-11 as early as possible is in favor of the child’s growth and development, which provided a strategy for pediatricians to address some plights that how to promote children’s growth effectively and safely.
