## Supplementary Table for "*Bifidobacterium animalis subsp. lactis* BL-11 Promotes Height Growth in Children Aged 3-7 Years: A Self-controlled Cohort Study"

### Sheet: Table S1
Table S1. Detailed information of study cohort.
Sample	Gender	Before intervention (cm)	After intervention (cm)
A1	female	97.6	100
A4	male	115.1	118
A5	female	103.8	105.6
A8	male	112.1	113
A13	female	106.3	108.4
A14	male	105.9	110
A15	male	96.8	101.2
A16	female	96.8	101.3
A21	female	108.7	110.5
A27	female	104.1	107
A29	male	110.2	112.3
A30	male	108.5	111.6
A36	male	115.4	117.1
A38	male	106.2	108.4
A40	female	105	107.2
A42	male	101.5	105.1
A44	female	105.2	107.8
A49	female	104.7	106.7
A50	male	113.7	116.6
A68	female	107.5	109.4
A70	male	109.2	112.3
A72	male	99.4	102.1
A73	female	102.8	104.5
A77	female	103.1	105.7
A82	female	100.1	102.5
A91	male	92.5	94.7
A94	female	97.2	99.1
A96	female	92.5	94.7
A98	male	100.5	103
A101	male	112.9	115.5
A110	female	107	110.2
A111	male	104.2	106.8
A112	male	98.5	101.1
A114	male	100	103
A116	female	99.8	102.7
A117	female	102.5	103.9
A122	male	97.3	99
A123	male	101.1	102.9
A126	female	107	109.4
A127	male	97.4	100.4
A131	male	111	113.4
A135	male	107.8	109.9
A136	male	94	96.1
A138	male	98.7	101
A141	male	110.5	113.3
A144	female	104.1	106.7
A145	female	107	109.1
A150	male	105.9	107.5
A152	male	102.4	105.7
A154	female	104	106.2
A155	male	99	101.2
A168	male	105	108
A171	female	97	100
A173	male	100.8	103
A174	female	96.3	99.3
A185	male	104	106.4
A198	male	100	102
A204	female	92	95
A212	male	97	99.5
A219	female	106	108
A222	female	106	108
A223	female	110	112
A241	male	110	113
A250	female	110	113
A252	female	110	112.2
A253	female	99	102.1
A254	male	112	114.7
A258	female	102	104
A262	female	107.8	110
A265	female	99.5	101.8
A270	male	103.8	104.9
A277	male	100.5	102.5
A291	female	112.4	114.8
A296	male	104	106.3
A299	male	115.8	117.6
A302	female	114.5	116
A304	female	103.5	104.7
A315	female	113	114.5
A317	female	114.8	117.2
A321	female	101	103.2
A325	female	103	106
A329	female	96.5	98.5
A330	female	108	110
A331	female	103.5	105.5
A340	female	97.5	100
A344	male	107.9	109.8
A345	male	97.5	99.5
A346	male	104.7	106.6
A348	male	107.2	109
A352	male	112	113.2
A354	female	93.8	95
A355	female	103	104.8
A357	male	108	110.2
A358	female	108.6	110.7
A361	female	96	97
A362	male	110	111.5
A364	female	96.2	98
A365	male	99.3	101
A366	female	107.5	109
A368	female	104.5	108
A369	female	104	106.5
A370	female	108.5	110.5
A377	male	100.5	103.2
A379	male	104.8	107.5
A386	female	102	104.5
A388	female	114.1	116.9
A389	male	113	115
A391	male	107.5	109
A396	female	108	109
A399	female	94.8	97
A405	female	95	97.5
A407	female	117	118.4
A433	male	96.8	98
A442	male	111	113.4
A443	male	116.3	116.3
A444	male	115.9	117.2
A448	female	98	100.9
A450	female	116	117.8
A451	female	103.4	105.8
A452	female	109	110.2
A453	male	111.7	113.2
A458	male	111.3	113
A460	male	100.8	101.5
A461	male	107.6	109.8
